# Inequalities in healthcare disruptions during the Covid-19 pandemic: Evidence from 12 UK population-based longitudinal studies

**DOI:** 10.1101/2021.06.08.21258546

**Authors:** Jane Maddock, Sam Parsons, Giorgio Di Gessa, Michael J. Green, Ellen J. Thompson, Anna J. Stevenson, Alex S.F. Kwong, Eoin McElroy, Gillian Santorelli, Richard J. Silverwood, Gabriella Captur, Nish Chaturvedi, Claire J. Steves, Andrew Steptoe, Praveetha Patalay, George B. Ploubidis, Srinivasa Vittal Katikireddi

## Abstract

**Background:** Health systems worldwide have faced major disruptions due to COVID-19 which could exacerbate health inequalities. The UK National Health Service (NHS) provides free healthcare and prioritises equity of delivery, but the pandemic may be hindering the achievement of these goals. We investigated associations between multiple social characteristics (sex, age, occupational social class, education and ethnicity) and self-reported healthcare disruptions in over 65,000 participants across twelve UK longitudinal studies.

**Methods:** Participants reported disruptions from March 2020 up to late January 2021. Associations between social characteristics and three types of self-reported healthcare disruption (medication access, procedures, appointments) and a composite of any of these were assessed in logistic regression models, adjusting for age, sex and ethnicity where relevant. Random-effects meta-analysis was conducted to obtain pooled estimates.

**Results:** Prevalence of disruption varied across studies; between 6.4% (TwinsUK) and 31.8 % (Understanding Society) of study participants reported any disruption. Females (Odd Ratio (OR): 1.27 [95%CI: 1.15,1.40]; I^2^=53%), older persons (e.g. OR: 1.39 [1.13,1.72]; I^2^=77% for 65-75y vs 45-54y), and Ethnic minorities (excluding White minorities) (OR: 1.19 [1.05,1.35]; I^2^=0% vs White) were more likely to report healthcare disruptions. Those in a more disadvantaged social class (e.g. OR: 1.17 [1.08, 1.27]; I^2^=0% for manual/routine vs managerial/professional) were also more likely to report healthcare disruptions, but no clear differences were observed by education levels.

**Conclusion:** The COVID-19 pandemic has led to unequal healthcare disruptions, which, if unaddressed, could contribute to the maintenance or widening of existing health inequalities.
