## Supplementary file 1 -- Variable coding for "Inequalities in healthcare disruptions during the Covid-19 pandemic: Evidence from 12 UK population-based longitudinal studies"

### Sheet: Healthcare Disruptions
Study	Question (exact wording)	Possible Answers	Disruption if answer
* PRESCRIPTION or MEDICATION ACCESS *
MCS NS BCS 70 NCDS NSHD	Since the Coronavirus outbreak in March, have you had any difficulty obtaining any of your prescribed medication?	1=Yes; 2=No/Not applicable	= 1
ALSPAC	Not Available
USOC	Q1: Still thinking about your situation now, have you been able to access the NHS services you need: Prescription medicine? Q2: Still thinking about your situation now, have you been able to access the community health and social care services and support you need... Over the counter medications?	For both Q1 and Q2: 1=Yes; 2=No; 3=Not required	Q1=2 OR Q2=2
ELSA	Since the coronavirus outbreak, have you been able to get access to your regular medications?	1=Yes; 2=No; 3=No need	= 2
GS	How strongly do you agree with the following statements: Accessing and rembering to take my medication has become more difficult during the COVID-19 pandemic	From 1 (do not agree at all) to 10 (agree very strongly)	=6/10
TWINS UK	Have you experienced any of the following as a result of COVID-19? Unable to access required medication	0= No; 1 = Yes	= 1
BIB	Q1: Have you or a member of your household needed to access pharmacy services since lockdown began? Q2: If yes, did you receive the support you needed?	Q1. 0=No; 1=Yes Q2. 0= No; 1=Yes; 2=Haven't tried	Q1=1 & Q2=0
* PROCEDURES or SURGERIES *
MCS NS BCS 70 NCDS NSHD	Q1: At the time of the Coronavirus outbreak in March, did you have an in-patient or out-patient appointment booked at a hospital for a consultation, investigation, treatment or surgery? Q2: Have you now had your surgery? Q3: Did your (last) surgery take place on the planned date or was it delayed? Q4: Why has your surgery not taken place?	Q1. 1=Yes - for a consultation investigation or treatment; 2=Yes - for surgery; 3=No. Q2. 1=Yes; 2=No. Q3. 1=Surgery took place on the planned date; 2=Surgery was delayed. Q4. 1=My surgery was postponed and has not yet happened; 2=My surgery was not postponed, but it hasn't happened yet; 3=My surgery was cancelled	Q1=2 & Q2=1 & Q3=2 OR Q1=2 & Q2=2 & Q4=(1 OR 3)
ALSPAC GS	Q1: Have you had any mdeical treatments or appointments that have had to be cancelled or postponed during the COVID-19 pandemic? For example, hospital referral, non-emergency surgery, cancer, treatment, etc. Q2: What types of medical treatments or appointments were cancelled or postponed?	Q1. 1=Yes; 2=No. Q2. a -- surgery: 1=Yes; -9=Not applicable b -- cancer treatment: 1=Yes; -9=Not applicable c -- dialysis: 1=Yes; -9=Not applicable	Q1=1 & Q2 (a OR b OR c)=1
USOC	Q1: [since previous survey] have you had or been waiting for NHS treatment? Please select all that apply. Q2: Has your treatment plan(s) been changed in any way?	Q1. 1=Yes, tests/consultations planned or in progress; 2=Yes, operation or procedure planned; 3=Yes, targeted therapy, chemotherapy or radiotherapy planned or in progress; 4=Yes, other treatment planned; 5=No Q2. 1=Yes, consultations/treatments cancelled or postponed by NHS; 2=Yes, alternative treatment provided; 3=Yes, I cancelled or postponed treatment; 4=No, treatment continuing as planned	Q1=2/4 & Q2=1/3
ELSA	Since the coronavirus outbreak, have you had a hospital operation or treatment cancelled?	1.Yes; 2.No	=1
TWINS UK	Not Available
BIB	Not Available
* APPOINTMENTS *
MCS NS BCS 70 NCDS NSHD	Q1: At the time of the Coronavirus outbreak in March, did you have an in-patient or out-patient appointment booked at a hospital for a consultation, investigation, treatment or surgery? Q2: Have you now had your in/ out-patient hospital appointment for a consultation, investigation or treatment? Q3: Did your (last) appointment take place on the planned date or was it delayed? Q4: Why has your in-…	Q1. 1=Yes - for a consultation investigation or treatment; 2=Yes - for surgery; 3=No. Q2. 1=Yes; 2=No. Q3. 1=Appointment took place on the planned date; 2=Appointment was delayed. Q4. 1=My appointment was postponed and has not yet happened; 2=My appointment was not postponed, but it hasn't happened yet; 3=My appointment was cancelled	Q1=1 & Q2=1 & Q3=2 OR Q1=1 & Q2=2 & Q4=(1 OR 3)
ALSPAC GS	Q1. Have you had any medical treatments or appointments that have had to be cancelled or postponed during the COVID-19 pandemic? For example, hospital referral, non-emergency surgery, cancer, treatment, etc. Q2. What types of medical treatments or appointments were cancelled or postponed?	Q1. 1=Yes; 2=No. Q2= d -- GP referral: 1=Yes; -9=Not applicable e -- Hospital referral: 1=Yes; -9=Not applicable f -- Routine clinical appointment: 1=Yes; -9=Not applicable g -- Cancer testing: 1=Yes; -9=Not applicablee h -- Cancer screening: 1=Yes; -9=Not applicable	Q1=1 & Q2(d OR e OR f OR g OR h)=1
USOC	Thinking about your situation now, have you been able to access the NHS services you need to help manage your condition(s) over the last 4 weeks? Q1: GP or primary care practice staff? Q2: Hospital or clinic outpatient? Q3: Hospital or clinic inpatient? Q4: [since previous survey] have you had or been waiting for NHS treatment? Please select all that apply. Q5: Has your treatment plan(s) been cha…	Q1-3. 1=Yes, in person; 2=(Q1 & Q2 only) Yes, online or by phone only; 3=No, not able to access; 4=No, decided not to seek help at this time/cancelled; 5=Alternative treatment provided; 6=Not required Q4. 1=Yes, tests/consultations planned or in progress; 2=Yes, operation or procedure planned; 3=Yes, targeted therapy, chemotherapy or radiotherapy planned or in progress; 4=Yes, other treatment pla…	Q1|Q2|Q3=(3 OR 4 OR 5) OR Q4=1 AND Q5=(1 OR 2 OR3)
ELSA	Q1: Since the coronavirus outbreak, have you wanted to see or talk to a GP? Q2: Have you been able to see or talk to a GP?	Q1: 1=Yes; 2=No Q2: 1=Yes; 2=No; 3=I did not attempt to contact them 4.I did not need to contact them	Q1= & Q2=2
TWINS UK	Not Available
BIB	Q1: Have you or a member of your household needed to access -- (1) your doctor (GP) or nurse -- (2) NHS111 -- (3) Health emergency services (A&E) -- (4) A specialist (consultant) doctor or specialist clinic (hospital outpatient) appointment since lockdown began? Q2: If yes, were you able to access (1, 2, 3, or 4)?	Q1. 0=No; 1=Yes Q2. 0= No; 1=Yes; 2=Haven't tried	Q1= & Q2=0

### Sheet: Covariates
Variables	Study	Options	Recoding if needed
* Sex * 0=Male; 1=Female
	All	0=Male; 1=Female
* Ethnicity * 0=White; 1=South East Asian; 2=Other Asian; 3=Black; 4=Mixed; 5=Other Non-White
	MCS	1=White; 2=Mixed; 3=Indian; 4=Pakistani; 5=Bangladeshi; 6=Other Asian; 7=Black Caribbean; 8=Black African; 9=Other Black; 10=Chinese; 11=Other ethnic group	1=0, 2=4, 3-5=1, 6 & 10=2, 7-9=3, 11=5
	NS	1=White; 2=Mixed; 3=Indian; 4=Pakistani; 5=Bangladeshi; 6=Black Caribbean; 7=Black African; 8=Other	1=0, 2=4, 3-5=1, 6-7=3, 8=5
	BCS70	Not Available
	NCDS	Not Available
	NSHD	Not Available
	ALSPAC	G0 (Parents) 1=White; 2=Black carribean; 3=Black african; 4=Other black; 5=Indian; 6=Pakistani; 7=Bangladeshi; 8=Chinese; 9=Other G1 (Children) 1=White; 2=Mixed/Multiple Ethnic group; 3=Asian; 4=Black/African/Caribbean/Black British; 5=Arab or Other	G0: 1=0; 5/7=1, 8=2, 2/4=3, 9=5 G1: 1=0; 3=2, 4=3, 2=4
	USOC	1=White British; 2=Irish (White); 3=Gypsy or Irish Traveller (white); 4=Any other white background; 5=White and black caribbean (mixed); 6=White and black african (mixed); 7=White and Asian (mixed); 8=Any other mixed background; 9=Indian (Asian or Asian British); 10=Pakistani (Asian or Asian British); 11=Bangladeshi (Asian or Asian British); 12=Chinese (Asian or Asian British); 13=Any other Asian…	1-4=0, 5-8=4, 9-11=1, 12-13=2, 14-16=3, 17-97=5
	ELSA	1.White; 2=Mixed ethnic group; 3=Black; 4=Black British; 5=Asian; 6=Asian British	1=0; 2=4; 3/4=3; 5/6=1
	GS	1=White Scottish; 2=White English; 3=White Welsh; 4=White N. Irish; 5=White Irish; 6=White Gypsy/Irish traveller; 7=White Polish; 8=Any other white; 9=Asian/British Asian - Indian; 10=Asian/British Asian - Pakistani; 11=Asian/British Asian - Bangladeshi; 12=Asian/British Asian - Chinese; 13=Any other Asian background; 14=Black or Black British - African; 15=Black or Black British - Carribean; 16=…	1/8=0, 9/11=1, 12/13=2, 14/16=3, 18/21=4, 17&22=5
	TWINS UK	1=White- English, Welsh, Scottish, Northern Irish, Irish; 2=White- Other white background; 3=Mixed/multiple ethnic groups - White and Black Caribbean; 4=Mixed/multiple ethnic groups - White and Black African; 5=Mixed/multiple ethnic groups - White and Asian; 6=Mixed/multiple ethnic groups - Other mixed/ multiple ethnic background; 7=Asian/Asian British- Indian; 8=Asian/Asian British - Pakistani; …	1/2=0; 10=1; 7/9|11=2; 12/14=3; 3/6=4; 15/16=5
	BIB	BiB: 1=White British; 2=White other; 3=Mixed-White and Black; 4=Mixed-White and South Asian; 5=Black; 6=Indian; 7=Pakistani; 8=Bangladeshi; 9=Other BIBBS: 1=White British; 2=White Irish; 3=Pakistani; 4=Indian; 5=Bangladeshi; 6=White Polish; 7=White Slovakian; 8=White Romanian; 9=White Czech; 10=Other White; 11=White Gypsy/Roma/Irish travellor; 12=Chinese; 13=African; 14=Caribbean; 15=Mixed White/…	BiB: 1/2=0; 6/8=1; 5=3; 3/4=4; 9=5 BiBBs: 1/2=0; 6/11=0; 3/5=1; 13/14=3; 15/18=4; all other options=5
* Education * 0= Degree; 1=A-Level; 2=GCSE; 3=Low or None
	MCS NS BCS 70 NCDS	0=None; 1=Nvq1; 2=Nvq2; 3=Nvq3; 4=Nvq4; 5=Nvq5 *parent's education for MCS	0/1 = 0 2=1 3=2 4/5=3
	NSHD	0=None attempted; 1.=Vocational course, proficiency only; 2=Sub GCE or sub Burnham C; 3=GCE 'O' level or Burnham C; 4=GCE 'A' Level or Burnham B; 5=Burnham A2; 6= 1st Degree or graduate equivalent; 7= Higher degree, Masters; 8= Higher degree, doctorate; 9=Unknown	6|7|8=0; 4|5=1; 3=2; 0|1|2|9=3
	ALSPAC	1=Degree; 2=A levels/AS levels or equivalent; 3=O levels; 4=Vocational; 5=CSE *parent's education for G1 (Children)	1=0; 2=1; 3=2; 4/5=3
	USOC	1.Higher degree 2. 1st degree or equivalent 3. Diploma in Higher Education 4. Teaching qualification (not PGCE) 5. Nursing or other medical qualification 6. Other higher degree 7. A-Level 8. Welsh baccalaureate 9. International baccalaureate 10. AS Level 11. Scottish Highers 12. Certificate of 6th year studies 13. GCSE/O-Level 14. Certificate of secondary education 15. Standard or lower 16. Other…	1-6=0, 7-12=1, 13-16=2, 96=3
	ELSA	1=Nvq4/nvq5/degree or equivalent; 2=Higher Education below degree; 3=Nvq3/GCE A level equivalent; 4=Nvq2/GCE O level equivalent; 5=Nvq1/CSE other grade equivalent; 6=Foreign/other; 7=No qualification	1=0; 2/3=1; 4=2; 5/7=3
	GS	1=No qualifications; 2=Other (please specify); 3=School leavers certificate; 4=CSEs or equivalent; 5=Standard grade, National 4 or 5, O levels, GCSEs or equivalent; 6=Higher grade, A levels, AS levels or equivalent; 7=NVQ or HND or HNC or equivalent; 8=Other professional or technical qualification; 9=Undergraduate degree; 10=Postgraduate degree	9|10=0; 6|7|8 =1; 5=2; <5=3
	TWINS UK	1=No qualification; 2=NVQ1/SVQ1; 3=O-level/GCSE/NVQ2/SVQ2/Scottish intermediate; 4=Scottish Higher, NVQ3, City and Guilds, Pitman; 5=A-level, Scottish Advanced Higher; 6=Higher vocational training (e.g. Diploma, NVQ4, SVQ4); 7=Undergraduate degree; 8=Postgraduate degree (e.g. Masters or PhD), NVQ5, SVQ5	6/8=0; 4/5=1; 3=2; 1/2=3
	BIB	1=<5 GCSE equivalent; 2=5 GCSE equivalent; 3=A-level equivalent; 4=Higher than A-level; 5=Other; 6=Don't know; 7=Foreign unknown	4=0; 3=1; 5/7=2; 1=3; missing=1
* Occupational Social Class * 1=Managerial/Admin/Professional; 2=Intermediate; 3=Manual/routine; 4=Other
NS-SEC: National Statistics Socioeconomic Classification. RGSC: Registrat General's Social Class. ONS SOC: Office of National Statistics Standard Occupational Classification
	MCS NS BCS 70 NCDS	[NS-SEC] 1=Higher managerial and professional; 2=Lower managerial and rofessional; 3=Intermediate occupations; 4=Small employers and own account workers; 5=Lower supervisory and technical; 6=Semi-routine occupations; 7=Routine occupations; 8=Never worked and long-term unemployed *parent's occupational social class for MCS	2=1; 3-4=2; 5-7=3; 8=4
	NSHD	[RGSC] 1=I Professional; 2=II Managerial and Technical; 3=IIINM Skilled non-manual; 4=IIIM Skilled manual; 5=IV Partly skilled; 6=V Unskilled;	2=1; 3/5=2; 6=3;
	ALSPAC	[RGSC] 1=I Professional; 2=II Managerial and Technical; 3=IIINM Skilled non-manual; 4=IIIM Skilled manual; 5=IV Partly skilled; 6=V Unskilled; 7=Armed Forces *parent's occupational social class for G1 (Children)	2=1; 3/5=2; 6=3; 7=4
	USOC	[NS-SEC] 1=Higher managerial and professional; 2=Lower managerial and rofessional; 3=Intermediate occupations; 4=Small employers and own account workers; 5=Lower supervisory and technical; 6=Semi-routine occupations; 7=Routine occupations; 8=Never worked and long-term unemployed	2=1; 3-4=2; 5-7=3; 8=4
	ELSA	[NS-SEC] -3=Incomplete/No job info; 1=Higher and Lower managerial/ professional; 2=Intermediate occupations; 3=Routine and manual occupations; 99=Other	99=4; -3=4
	GS	[ONS SOC] 1=Managers, directors, senior officials; 2=Associate professional and technical occupations; 3=Administrative and secretarial occupations; 4=Skilled trades occupations; 5=Sales and customer service occupations; 6=Process, plant and machine operatives; 7=Elementary (unskilled) occupations; 8=Never worked	1/3=1; 4/5=2; 6/7=3; 8=4
	TWINS UK	Not Available
	BIB	1=Modern professional occupations; 2=Clerical and intermediate occupations; 3=Senior managers or administrators; 4=Technical and craft occupations; 5=Semi-routine manual and service occupations; 6=Routine manual and service occupations; 7=Middle or junior managers; 8=Traditional professional occupations; 9=Self-employed; 10=Student/in training; 11=Does not work-long term unemployed/sick; 12=Don't…	3=1; 8=1; 4=2; 7=2; 5/6=3; all other options=4
* Living Arrangement * 1=Alone; 2=With partner/spouse only; 3=With partner/spouse and child(ren); 4=With child(ren), without partner/spouse; 5=Any other living arrangement
OR * Partnership Status * 1=Married/Partnered; 0=Not married/partnered
	BiB	What is your current relationship status? 0=do not wish to answer; 1=single; 2=married; 3=not married but in a relationship	1=0; 2/3=1
* Shielding Status * 1=Advised to Shield; 0=Not advised to shield
	MCS NS BCS 70 NCDS NSHD	Did you at any time receive a letter or text message from the NHS or Chief Medical Officer saying that you have been identified as someone at risk of severe illness if you catch Coronavirus, because you have an underlying disease or health condition? 1=Yes; 2=No	2=0
	ALSPAC	Not Available
	USOC	Have you received a letter, text or email from the NHS or Chief Medical Officer saying that you have been identified as someone at risk of severe illness if you catch coronavirus, because you have an underlying disease or health condition? 1=Yes; 2=No	2=0
	ELSA	Have you been contacted by the NHS or your GP and advised that you are vulnerable and at risk of severe illness if you catch coronavirus (Covid-19), and should stay at home at all times and avoid any face-to-face contact? 1=Yes; 2=No	2=0
	GS	Have you been contacted by letter or text message to say you are at sever risk from COVID-19 due to and underlying health condition and should be shielding? 1=Yes; 2=No	2=0
	TWINS UK	Have you received a letter or text message over the past few months to say you are at high risk from COVID-19 due to an underlying health condition, and should be ‘shielding’? 1=Yes; 2=No	2=0
	BIB	Have you been advised by a health professional that you are high risk or vulnerable and should self-isolate for 12 weeks to protect yourself from coronavirus? 0=No; 1=Yes
* Pre-Pandemic Self-Assessed Health * 1=Good/Very Good/Excellent; 0=Fair/Poor
	MCS NS BCS 70 NCDS NSHD	In general, in the 3 months before the Coronavirus outbreak would you say your health was … 1=Excellent; 2=Very Good; 3=Good; 4=Fair; 5=Poor	1/3=1; 4/5=0
	ALSPAC (G0 & G1)	(2020) Do you have a history of diabetes (A), obesity (B) or asthma (C)?	1 if A & B & C==0 0 if A | B | C==1
	USOC	(2018/19) In general, would you say your health is… 1=Excellent; 2=Very Good; 3=Good; 4=Fair; 5=Poor	1/3=1; 4/5=0
	ELSA	(2018/19) Would you say your health is… 1=Excellent; 2=Very Good; 3=Good; 4=Fair; 5=Poor	1/3=1; 4/5=0
	GS	NA
	TWINS UK	(2020) In general, would you say your health is… 1=Excellent; 2=Very Good; 3=Good; 4=Fair; 5=Poor	1/3=1; 4/5=0
	BIB	(2016 - 2020) In general, would you say your health is… 1=Excellent; 2=Very Good; 3=Good; 4=Fair; 5=Poor	1/3=1; 4/5=0
